# Shared respiratory infectious disease hotspots identify priority countries for pandemic preparedness: a Bayesian spatiotemporal analysis with COVID-19 external validation

**DOI:** 10.64898/2026.07.09.26357662

**Authors:** Qiancheng Ma, Tianzhen Zhang, Dongzhi Lin

## Abstract

To identify countries with potential weaknesses in respiratory public health protection, we characterised shared hotspot patterns across three major respiratory infectious diseases and assessed whether the resulting shared hotspot scores were associated with worse COVID-19 outcomes. A Bayesian multivariate shared-component spatiotemporal model was fitted to data from 204 countries over 1990–2023 using Global Burden of Disease 2023 estimates to derive a shared hotspot score for each country. Generalized estimating equation negative binomial models were then used to examine associations between the shared hotspot score and COVID-19 incidence and mortality over 2020–2023. The shared hotspot score showed substantial cross-country heterogeneity, with the highest values concentrated in sub-Saharan Africa, South Asia, and Southeast Asia. Tuberculosis showed the strongest contribution to the shared spatial component (λ = 1.657, 95% highest density interval: 0.883–2.506). Higher shared hotspot scores were significantly associated with both higher COVID-19 incidence (incidence rate ratio = 1.6783, 95% confidence interval: 1.4564–1.9340; p = 8.308 × 10□13) and mortality (incidence rate ratio = 1.7436, 95% confidence interval: 1.5061–2.0186; p = 9.912 × 10□14). Countries with persistently high co-occurrence of common respiratory infectious diseases also experienced worse COVID-19 outcomes, suggesting that the shared hotspot score may inform preparedness-oriented surveillance and resource allocation for future large-scale respiratory epidemics or pandemics.
