## Supplementary Table S1 for "Shared respiratory infectious disease hotspots identify priority countries for pandemic preparedness: a Bayesian spatiotemporal analysis with COVID-19 external validation"

### Sheet: Table S1
iso3	Country	Posterior exceedance probability	Shared spatial mean	Shared hotspot score
AFG	Afghanistan	0.855938	0.31804416105279787	0.3180441610527979
AGO	Angola	0.964281	0.5787463931237546	0.5787463931237546
ALB	Albania	0.0280938	-0.598094	-0.598094
AND	Andorra	0.433219	-0.0538778	-0.0538778
ARE	United Arab Emirates	0.196813	-0.26816	-0.26816
ARG	Argentina	0.10025	-0.39778	-0.39778
ARM	Armenia	0.324625	-0.139493	-0.139493
ASM	American Samoa	0.0345	-0.575188	-0.575188
ATG	Antigua and Barbuda	0.0661875	-0.464192	-0.464192
AUS	Australia	0.0008125	-0.94612	-0.94612
AUT	Austria	0.01125	-0.692069	-0.692069
AZE	Azerbaijan	0.594281	0.0744278688285686	0.07442786882856858
BDI	Burundi	0.999812	1.1228906997822772	1.1228906997822772
BEL	Belgium	0.0810938	-0.442797	-0.442797
BEN	Benin	0.975625	0.6109980943744491	0.6109980943744491
BFA	Burkina Faso	0.94775	0.4961278426863084	0.49612784268630833
BGD	Bangladesh	0.999	1.0332593673842503	1.0332593673842503
BGR	Bulgaria	0.0939375	-0.409294	-0.409294
BHR	Bahrain	0.428375	-0.0609818	-0.0609818
BHS	Bahamas	0.0769375	-0.427751	-0.427751
BIH	Bosnia and Herzegovina	0.0848125	-0.439177	-0.439177
BLR	Belarus	0.335938	-0.13634	-0.13634
BLZ	Belize	0.106906	-0.406583	-0.406583
BMU	Bermuda	0.125656	-0.344888	-0.344888
BOL	Bolivia (Plurinational State of)	0.622875	0.09716411854770111	0.09716411854770113
BRA	Brazil	0.607875	0.07691962010913374	0.07691962010913372
BRB	Barbados	0.0292188	-0.577762	-0.577762
BRN	Brunei Darussalam	0.568844	0.05622376084591138	0.05622376084591137
BTN	Bhutan	0.913062	0.44939721632556323	0.4493972163255632
BWA	Botswana	0.97675	0.6095971884334381	0.609597188433438
CAF	Central African Republic	0.990781	0.7410653138331595	0.7410653138331595
CAN	Canada	0.0001875	-1.2136	-1.2136
CHE	Switzerland	0.0187812	-0.634943	-0.634943
CHL	Chile	0.0538438	-0.5175	-0.5175
CHN	China	0.873656	0.31193744131058526	0.31193744131058526
CIV	C?te d'Ivoire	0.962219	0.5427848853899873	0.5427848853899873
CMR	Cameroon	0.986	0.6530139769844259	0.6530139769844259
COD	Democratic Republic of the Congo	0.998156	0.8282945096326257	0.8282945096326256
COG	Congo	0.966812	0.5641328639239144	0.5641328639239144
COK	Cook Islands	0	-4.46582	-4.46582
COL	Colombia	0.229719	-0.22845	-0.22845
COM	Comoros	0.998	0.8762974561482436	0.8762974561482435
CPV	Cabo Verde	0.927625	0.44626565085528647	0.44626565085528647
CRI	Costa Rica	0.0443438	-0.54883	-0.54883
CUB	Cuba	0.118219	-0.369346	-0.369346
CYP	Cyprus	0.00678125	-0.772315	-0.772315
CZE	Czechia	0.0120625	-0.711443	-0.711443
DEU	Germany	0.0169688	-0.601912	-0.601912
DJI	Djibouti	0.966875	0.6031281268553518	0.6031281268553518
DMA	Dominica	0.172813	-0.275728	-0.275728
DNK	Denmark	0.0171875	-0.682423	-0.682423
DOM	Dominican Republic	0.630031	0.09738734950559538	0.09738734950559538
DZA	Algeria	0.738844	0.19299256587526	0.19299256587526
ECU	Ecuador	0.604781	0.0912924821837811	0.09129248218378108
EGY	Egypt	0.126719	-0.362341	-0.362341
ERI	Eritrea	1	1.2753467972596046	1.2753467972596044
ESP	Spain	0.0545313	-0.503431	-0.503431
EST	Estonia	0.190125	-0.284135	-0.284135
ETH	Ethiopia	0.991719	0.7413667169765393	0.7413667169765393
FIN	Finland	0.00340625	-0.874596	-0.874596
FJI	Fiji	0.470094	-0.0229234	-0.0229234
FRA	France	0.036375	-0.503753	-0.503753
FSM	Micronesia (Federated States of)	0.91525	0.4174610131067088	0.4174610131067088
GAB	Gabon	0.94625	0.5037506979619389	0.503750697961939
GBR	United Kingdom	0.094625	-0.418443	-0.418443
GEO	Georgia	0.622875	0.10008020593470651	0.1000802059347065
GHA	Ghana	0.9845	0.6824604173969873	0.6824604173969873
GIN	Guinea	0.983219	0.6531475227204424	0.6531475227204424
GMB	Gambia	0.986406	0.7171813166857409	0.7171813166857409
GNB	Guinea-Bissau	0.986187	0.7087919470600527	0.7087919470600526
GNQ	Equatorial Guinea	0.97025	0.6190226552574325	0.6190226552574325
GRC	Greece	0.00965625	-0.736534	-0.736534
GRD	Grenada	0.043	-0.534505	-0.534505
GRL	Greenland	0.163969	-0.308708	-0.308708
GTM	Guatemala	0.24075	-0.219829	-0.219829
GUM	Guam	0.903563	0.38856222553243974	0.38856222553243974
GUY	Guyana	0.198563	-0.265002	-0.265002
HND	Honduras	0.320656	-0.144331	-0.144331
HRV	Croatia	0.0405937	-0.535052	-0.535052
HTI	Haiti	0.991812	0.7506194739391343	0.7506194739391344
HUN	Hungary	0.033	-0.558578	-0.558578
IDN	Indonesia	0.974187	0.6040312084515318	0.6040312084515319
IND	India	0.997156	0.8015075454884792	0.8015075454884792
IRL	Ireland	0.0137188	-0.694751	-0.694751
IRN	Iran (Islamic Republic of)	0.109812	-0.361155	-0.361155
IRQ	Iraq	0.465781	-0.0252454	-0.0252454
ISL	Iceland	0.00065625	-0.99419	-0.99419
ISR	Israel	0.0141563	-0.666514	-0.666514
ITA	Italy	0.0314062	-0.557536	-0.557536
JAM	Jamaica	0.0256562	-0.605733	-0.605733
JOR	Jordan	0.0153437	-0.655385	-0.655385
JPN	Japan	0.544969	0.034595780337885136	0.03459578033788513
KAZ	Kazakhstan	0.481719	-0.0165428	-0.0165428
KEN	Kenya	0.995281	0.7852058221749034	0.7852058221749035
KGZ	Kyrgyzstan	0.539062	0.02882768668243555	0.028827686682435547
KHM	Cambodia	0.996062	0.8378048280955821	0.8378048280955821
KIR	Kiribati	0.984781	0.6809474672405496	0.6809474672405496
KNA	Saint Kitts and Nevis	0.267156	-0.188222	-0.188222
KOR	Republic of Korea	0.788687	0.25707022308310246	0.25707022308310246
KWT	Kuwait	0.4285	-0.0525673	-0.0525673
LAO	Lao People's Democratic Republic	0.951031	0.49893727731377396	0.49893727731377396
LBN	Lebanon	0.529813	0.023905180361146656	0.023905180361146652
LBR	Liberia	0.970219	0.6185990191465668	0.6185990191465667
LBY	Libya	0.196375	-0.264806	-0.264806
LCA	Saint Lucia	0.087625	-0.399699	-0.399699
LKA	Sri Lanka	0.857	0.3305043418606299	0.3305043418606298
LSO	Lesotho	0.997375	0.9243310500183546	0.9243310500183547
LTU	Lithuania	0.487312	-0.0119014	-0.0119014
LUX	Luxembourg	0.022125	-0.643262	-0.643262
LVA	Latvia	0.331688	-0.136554	-0.136554
MAR	Morocco	0.828156	0.3115236505081129	0.31152365050811287
MCO	Monaco	0.718562	0.19440913890395575	0.19440913890395572
MDA	Republic of Moldova	0.912188	0.44268178126911856	0.4426817812691185
MDG	Madagascar	0.988125	0.7182053329372208	0.7182053329372208
MDV	Maldives	0.975625	0.6022710053496685	0.6022710053496685
MEX	Mexico	0.0959375	-0.419495	-0.419495
MHL	Marshall Islands	0.999812	1.1348806823920585	1.1348806823920585
MKD	North Macedonia	0.0334375	-0.586037	-0.586037
MLI	Mali	0.865844	0.32503929982506147	0.32503929982506147
MLT	Malta	0.153	-0.316057	-0.316057
MMR	Myanmar	0.981469	0.6265560692453473	0.6265560692453475
MNE	Montenegro	0.01375	-0.669465	-0.669465
MNG	Mongolia	0.673906	0.14740805949080982	0.14740805949080982
MNP	Northern Mariana Islands	0.983062	0.6470247482229993	0.6470247482229993
MOZ	Mozambique	0.994	0.7141481487071724	0.7141481487071724
MRT	Mauritania	0.580937	0.06609676829195721	0.06609676829195721
MUS	Mauritius	0.666625	0.13952698195356308	0.13952698195356308
MWI	Malawi	0.997969	0.8732541376593008	0.8732541376593007
MYS	Malaysia	0.846812	0.3243175725483813	0.3243175725483813
NAM	Namibia	0.992906	0.7536367597087169	0.7536367597087168
NER	Niger	0.951281	0.48843236728830325	0.48843236728830325
NGA	Nigeria	0.998031	0.8953934976737526	0.8953934976737525
NIC	Nicaragua	0.352312	-0.123534	-0.123534
NIU	Niue	0	-5.68842	-5.68842
NLD	Netherlands	0.0284688	-0.594854	-0.594854
NOR	Norway	0.0078125	-0.780639	-0.780639
NPL	Nepal	0.9865	0.7112882148243992	0.7112882148243992
NRU	Nauru	0.9995	0.9932805728863855	0.9932805728863854
NZL	New Zealand	0.01375	-0.700615	-0.700615
OMN	Oman	0.0930625	-0.417871	-0.417871
PAK	Pakistan	0.996938	0.834344461370652	0.834344461370652
PAN	Panama	0.277844	-0.193354	-0.193354
PER	Peru	0.855844	0.3314742618233194	0.3314742618233194
PHL	Philippines	0.998062	0.8760724392248008	0.8760724392248008
PLW	Palau	0.628719	0.10109920573021247	0.10109920573021247
PNG	Papua New Guinea	0.753875	0.20789001623689196	0.20789001623689193
POL	Poland	0.102656	-0.37359	-0.37359
PRI	Puerto Rico	0.0474687	-0.494755	-0.494755
PRK	Democratic People's Republic of Korea	0.998844	0.9121660812012592	0.9121660812012592
PRT	Portugal	0.24825	-0.216458	-0.216458
PRY	Paraguay	0.30375	-0.162052	-0.162052
PSE	Palestine	0.467969	-0.0260779	-0.0260779
QAT	Qatar	0.633406	0.11214162332139592	0.1121416233213959
ROU	Romania	0.522594	0.014035008426289589	0.014035008426289587
RUS	Russian Federation	0.585688	0.05533959054109434	0.05533959054109434
RWA	Rwanda	0.999313	0.9975039058181736	0.9975039058181736
SAU	Saudi Arabia	0.450531	-0.0374022	-0.0374022
SDN	Sudan	0.635969	0.10417297510480296	0.10417297510480296
SEN	Senegal	0.968656	0.5674097504875097	0.5674097504875097
SGP	Singapore	0.962625	0.5671499978032578	0.5671499978032578
SLB	Solomon Islands	0.72425	0.17070953949004386	0.17070953949004383
SLE	Sierra Leone	0.995563	0.8395868822563765	0.8395868822563766
SLV	El Salvador	0.73875	0.21101669366948766	0.21101669366948764
SMR	San Marino	0.011125	-0.804532	-0.804532
SOM	Somalia	0.995	0.8252981297519807	0.8252981297519807
SRB	Serbia	0.0463438	-0.504563	-0.504563
SSD	South Sudan	0.987094	0.6967909286912953	0.6967909286912953
STP	Sao Tome and Principe	0.968562	0.589834675862047	0.5898346758620471
SUR	Suriname	0.027375	-0.602134	-0.602134
SVK	Slovakia	0.00928125	-0.724653	-0.724653
SVN	Slovenia	0.0192187	-0.649407	-0.649407
SWE	Sweden	0.0061875	-0.821774	-0.821774
SWZ	Eswatini	0.998313	0.9789774342881529	0.978977434288153
SYC	Seychelles	0.895281	0.38562914990777025	0.3856291499077702
SYR	Syrian Arab Republic	0.0673125	-0.453858	-0.453858
TCD	Chad	0.941719	0.47329756797107236	0.47329756797107236
TGO	Togo	0.98025	0.6697780769788192	0.6697780769788192
THA	Thailand	0.982719	0.6395406471744679	0.6395406471744678
TJK	Tajikistan	0.663813	0.1323719209214778	0.1323719209214778
TKL	Tokelau	0	-5.84018	-5.84018
TKM	Turkmenistan	0.246094	-0.220978	-0.220978
TLS	Timor-Leste	0.995219	0.8267289052604694	0.8267289052604694
TON	Tonga	0.0549687	-0.505921	-0.505921
TTO	Trinidad and Tobago	0.14775	-0.311707	-0.311707
TUN	Tunisia	0.963281	0.5783020350430145	0.5783020350430144
TUR	Türkiye	0.280938	-0.167258	-0.167258
TUV	Tuvalu	0.999469	1.0313997215339366	1.0313997215339366
TWN	Taiwan	0.999656	1.0586248220586116	1.0586248220586114
TZA	United Republic of Tanzania	0.994687	0.7539793068279714	0.7539793068279715
UGA	Uganda	0.996188	0.8064718911876226	0.8064718911876226
UKR	Ukraine	0.626656	0.09764938691645283	0.09764938691645283
URY	Uruguay	0.160656	-0.319384	-0.319384
USA	United States of America	0.00296875	-0.908197	-0.908197
UZB	Uzbekistan	0.521969	0.017173492412931618	0.017173492412931618
VCT	Saint Vincent and the Grenadines	0.157625	-0.305555	-0.305555
VEN	Venezuela (Bolivarian Republic of)	0.122563	-0.370982	-0.370982
VIR	United States Virgin Islands	0.0870937	-0.40873	-0.40873
VNM	Viet Nam	0.972219	0.598543902970854	0.598543902970854
VUT	Vanuatu	0.704156	0.1644761114245502	0.1644761114245502
WSM	Samoa	0.0538125	-0.519939	-0.519939
YEM	Yemen	0.336125	-0.143929	-0.143929
ZAF	South Africa	0.999563	1.0269004736755074	1.0269004736755074
ZMB	Zambia	0.991688	0.7075950872221514	0.7075950872221513
ZWE	Zimbabwe	0.99625	0.8061475106079137	0.8061475106079136
