## Supplementary Table S2 for "Shared respiratory infectious disease hotspots identify priority countries for pandemic preparedness: a Bayesian spatiotemporal analysis with COVID-19 external validation"

### Sheet: gee_model_results_detailed
model_name	outcome	term	beta	se	z	p_value	ci_low_beta	ci_high_beta	irr	irr_low	irr_high	n_obs	n_countries	years	working_corr	family
main_incidence_continuous	covid_incidence	Intercept	-1.61827	0.05270787145513417	-30.7026	5.249761761169224e-207	-1.72158	-1.51496	0.19824130916763016	0.1787842000203248	0.21981593818708928	816	204	2020-2023	exchangeable	negative_binomial
main_incidence_continuous	covid_incidence	C(year)[T.2021]	0.9909017029986666	0.04509269736985254	21.974771100323448	5.0207326307096235e-107	0.9025216401879916	1.0792817658093417	2.6936622609507292	2.4658131716870106	2.9425653408713264	816	204	2020-2023	exchangeable	negative_binomial
main_incidence_continuous	covid_incidence	C(year)[T.2022]	1.8393984784395145	0.05511740224805748	33.37237248884205	3.4512079330412845e-244	1.7313703551119148	1.9474266017671142	6.292751896410372	5.648388905982552	7.010623221753536	816	204	2020-2023	exchangeable	negative_binomial
main_incidence_continuous	covid_incidence	C(year)[T.2023]	1.6564625555594699	0.05713768092602077	28.990720811791103	8.613598260050428e-185	1.544474758784328	1.7684503523346118	5.240739191999921	4.685509957647301	5.861762652694254	816	204	2020-2023	exchangeable	negative_binomial
main_incidence_continuous	covid_incidence	z_shared_hotspot_score	0.5177608723862904	0.07235365903001195	7.155973579325487	8.30811450222063e-13	0.3759503065377757	0.6595714382348051	1.6782655885807076	1.456374759668737	1.933963334035533	816	204	2020-2023	exchangeable	negative_binomial
main_incidence_continuous	covid_incidence	z_log_gdp_pc	0.021721556918335914	0.06457837567619454	0.33635960475765125	0.7365997073693873	-0.10485	0.14829284742377466	1.0219591873847618	0.9004598212878887	1.1598525064520502	816	204	2020-2023	exchangeable	negative_binomial
main_incidence_continuous	covid_incidence	z_log_pop_density	-0.0926007	0.03045168932347735	-3.0409	0.002358687561742826	-0.152285	-0.0329165	0.9115574360303029	0.8587435996779511	0.9676193912755338	816	204	2020-2023	exchangeable	negative_binomial
main_incidence_continuous	covid_incidence	z_log_health_pc	0.040290773381562686	0.07835784509350864	0.514189400352722	0.6071195777749809	-0.113288	0.19386932767100823	1.04111345826487	0.8928936653890327	1.2139376445323709	816	204	2020-2023	exchangeable	negative_binomial
main_incidence_continuous	covid_incidence	z_log_pm25	0.10672345184207782	0.044173439171417916	2.4160095714515344	0.01569164885802768	0.02014510199282786	0.19330180169132777	1.1126265171154226	1.0203493840147584	1.2132488988404098	816	204	2020-2023	exchangeable	negative_binomial
main_incidence_continuous	covid_incidence	z_log_physicians_per_1000	0.1766490867160286	0.06013097652107927	2.937738532386934	0.0033061572798640127	0.05879453837948964	0.2945036350525676	1.1932123056037494	1.0605573145287022	1.342459843272981	816	204	2020-2023	exchangeable	negative_binomial
main_incidence_continuous	covid_incidence	z_uhc_index	-0.0978691	0.055511772089133354	-1.76303	0.07789490783609966	-0.20667	0.01093198258548074	0.9067675996369119	0.813287856195573	1.0109919550471738	816	204	2020-2023	exchangeable	negative_binomial
main_incidence_continuous	covid_incidence	z_temperature_july	-0.103914	0.04068291949973369	-2.55425	0.010641613742210034	-0.183651	-0.0241774	0.9013024115251008	0.832225788290339	0.9761125507655606	816	204	2020-2023	exchangeable	negative_binomial
main_incidence_continuous	covid_incidence	z_humidity_july	-0.0247846	0.03342759113539201	-0.741443	0.4584250815220402	-0.0903015	0.040732232348643115	0.9755199750812935	0.9136556609468707	1.0415731686009284	816	204	2020-2023	exchangeable	negative_binomial
main_deaths_continuous	covid_deaths	Intercept	-7.19698	0.0626968848642113	-114.79	0	-7.31986	-7.07409	0.0007488463287290783	0.0006622546552711927	0.0008467601089514179	816	204	2020-2023	exchangeable	negative_binomial
main_deaths_continuous	covid_deaths	C(year)[T.2021]	0.6090913477991405	0.04922003319614884	12.374866659919242	3.574874887001383e-35	0.5126218554168229	0.7055608401814581	1.8387598462855406	1.6696630764020766	2.0249820578159725	816	204	2020-2023	exchangeable	negative_binomial
main_deaths_continuous	covid_deaths	C(year)[T.2022]	-0.53533	0.066011466072218	-8.10965	5.076626967809912e-16	-0.66471	-0.40595	0.5854761636854556	0.5144227381020444	0.6663436758424192	816	204	2020-2023	exchangeable	negative_binomial
main_deaths_continuous	covid_deaths	C(year)[T.2023]	-2.18834	0.07674560176018021	-28.5142	7.813883223899213e-179	-2.33876	-2.03792	0.11210286555290215	0.09644744772062869	0.13029948186471446	816	204	2020-2023	exchangeable	negative_binomial
main_deaths_continuous	covid_deaths	z_shared_hotspot_score	0.5559689224314235	0.07470618279844637	7.442073756216409	9.911685291111419e-14	0.40954749472400287	0.7023903501388441	1.7436296084089897	1.506136096360634	2.0185720391847783	816	204	2020-2023	exchangeable	negative_binomial
main_deaths_continuous	covid_deaths	z_log_gdp_pc	-0.0846289	0.11990930158592883	-0.705774	0.480328447666414	-0.319647	0.15038899773350967	0.9188531939781746	0.7264055383772967	1.1622862815307529	816	204	2020-2023	exchangeable	negative_binomial
main_deaths_continuous	covid_deaths	z_log_pop_density	-0.0748834	0.05393716011039142	-1.38834	0.16503214984894565	-0.180598	0.0308315284864982	0.9278517020807303	0.8347706571088078	1.0313117425998521	816	204	2020-2023	exchangeable	negative_binomial
main_deaths_continuous	covid_deaths	z_log_health_pc	0.1821264883461618	0.13455446927851133	1.3535521289090902	0.17587930832885557	-0.0815954	0.4458484020909452	1.1997659406921837	0.9216447573391455	1.5618146807461502	816	204	2020-2023	exchangeable	negative_binomial
main_deaths_continuous	covid_deaths	z_log_pm25	-0.0628308	0.07129031265472846	-0.881338	0.37813500666628486	-0.202557	0.07689559715762866	0.9391023112024428	0.8166396932404414	1.0799293228159437	816	204	2020-2023	exchangeable	negative_binomial
main_deaths_continuous	covid_deaths	z_log_physicians_per_1000	0.37532627049423883	0.08120464639579734	4.621980233309204	3.8009423867375685e-06	0.21616808818116573	0.5344844528073119	1.4554662128382752	1.2413110111760086	1.7065681989776698	816	204	2020-2023	exchangeable	negative_binomial
main_deaths_continuous	covid_deaths	z_uhc_index	-0.0389712	0.09981996801077324	-0.390414	0.6962301406655202	-0.234615	0.15667238922190502	0.9617784531527421	0.7908755190189136	1.1696123735077453	816	204	2020-2023	exchangeable	negative_binomial
main_deaths_continuous	covid_deaths	z_temperature_july	-0.170635	0.053975087960030914	-3.16136	0.0015703184134378838	-0.276424	-0.0648457	0.8431293195337514	0.7584911430006939	0.9372120637363808	816	204	2020-2023	exchangeable	negative_binomial
main_deaths_continuous	covid_deaths	z_humidity_july	0.02366381053156014	0.055199590617495436	0.42869539912964366	0.6681449093154462	-0.0845254	0.1318530201032063	1.0239460201510016	0.9189483146753359	1.1409406116093679	816	204	2020-2023	exchangeable	negative_binomial
sensitivity_incidence_high_vs_low	covid_incidence	Intercept	-1.65204	0.11463079863079868	-14.4119	4.358132714974895e-47	-1.87672	-1.42737	0.19165794622283389	0.15309214825768303	0.23993894375645247	408	102	2020-2023	exchangeable	negative_binomial
sensitivity_incidence_high_vs_low	covid_incidence	C(coocc_group, Treatment(reference='low'))[T.high]	-0.181455	0.15433833950584133	-1.1757	0.2397157594696503	-0.483953	0.12104237980132262	0.8340556042661988	0.6163422963237645	1.1286727442804443	408	102	2020-2023	exchangeable	negative_binomial
sensitivity_incidence_high_vs_low	covid_incidence	C(year)[T.2021]	1.1071885596186786	0.06430935053363455	17.216603035659734	1.9935058711841516e-66	0.9811445487035931	1.233232570533764	3.025839457566996	2.667507587740741	3.4323067964443164	408	102	2020-2023	exchangeable	negative_binomial
sensitivity_incidence_high_vs_low	covid_incidence	C(year)[T.2022]	1.9420105709996645	0.08628152724857857	22.50783722690372	3.4782972941119647e-112	1.7729018850613392	2.11111925693799	6.972756107976354	5.887914646020153	8.257478354273537	408	102	2020-2023	exchangeable	negative_binomial
sensitivity_incidence_high_vs_low	covid_incidence	C(year)[T.2023]	1.7930003245855504	0.08745217443165193	20.502638570603708	2.0393060738797996e-93	1.621597212329798	1.9644034368413028	6.007449753222192	5.061167623591094	7.130657433527664	408	102	2020-2023	exchangeable	negative_binomial
sensitivity_incidence_high_vs_low	covid_incidence	z_log_gdp_pc	0.10949391929816726	0.07940453559362301	1.3789378463030861	0.16791391804773226	-0.0461361	0.2651239492707972	1.1157132865946944	0.9549119796313084	1.3035925451103445	408	102	2020-2023	exchangeable	negative_binomial
sensitivity_incidence_high_vs_low	covid_incidence	z_log_pop_density	0.024287531798215654	0.04132289027152601	0.5877500735942288	0.5567000599087839	-0.0567038	0.1052789084675072	1.0245848762730407	0.9448738571731695	1.1110204401549524	408	102	2020-2023	exchangeable	negative_binomial
sensitivity_incidence_high_vs_low	covid_incidence	z_log_health_pc	-0.0367538	0.11131713922730703	-0.330172	0.7412701385966858	-0.254931	0.18142380132427777	0.9639134385647594	0.7749696852728285	1.1989231768706383	408	102	2020-2023	exchangeable	negative_binomial
sensitivity_incidence_high_vs_low	covid_incidence	z_log_pm25	0.09222034899933867	0.04983735367068968	1.8504262808315053	0.06425213406390444	-0.00545907	0.18989976727867552	1.096606431590502	0.9945558043609833	1.2091283973535374	408	102	2020-2023	exchangeable	negative_binomial
sensitivity_incidence_high_vs_low	covid_incidence	z_log_physicians_per_1000	-0.0749759	0.07714384902983729	-0.971897	0.33110184584327085	-0.226175	0.07622329857111736	0.9277658756873914	0.7975784869851078	1.0792035318601365	408	102	2020-2023	exchangeable	negative_binomial
sensitivity_incidence_high_vs_low	covid_incidence	z_uhc_index	-0.297203	0.09268496494628917	-3.20659	0.0013431868406513674	-0.478862	-0.115543	0.7428934855069801	0.6194880950856907	0.8908818994049746	408	102	2020-2023	exchangeable	negative_binomial
sensitivity_incidence_high_vs_low	covid_incidence	z_temperature_july	-0.175087	0.06286517103009566	-2.78513	0.005350686502008653	-0.298301	-0.051874	0.8393836170280607	0.7420780023692172	0.9494485138835277	408	102	2020-2023	exchangeable	negative_binomial
sensitivity_incidence_high_vs_low	covid_incidence	z_humidity_july	-0.17158	0.0573693883658593	-2.9908	0.0027824858533991624	-0.284022	-0.0591384	0.8423326185518756	0.752749900465791	0.9425763322418453	408	102	2020-2023	exchangeable	negative_binomial
sensitivity_deaths_high_vs_low	covid_deaths	Intercept	-7.23333	0.13567129251835178	-53.3151	0	-7.49925	-6.96742	0.0007221087765067003	0.000553501764730002	0.00094207664425851	408	102	2020-2023	exchangeable	negative_binomial
sensitivity_deaths_high_vs_low	covid_deaths	C(coocc_group, Treatment(reference='low'))[T.high]	-0.132435	0.23017288310776202	-0.57537	0.5650408395633345	-0.583565	0.31869590446246676	0.8759601704112486	0.5579057611144689	1.3753330286716126	408	102	2020-2023	exchangeable	negative_binomial
sensitivity_deaths_high_vs_low	covid_deaths	C(year)[T.2021]	0.7308507544518498	0.067521604906407	10.823954132383198	2.650881942388999e-27	0.598510840656949	0.8631906682467505	2.076846742906229	1.8194073945135227	2.3707127972146727	408	102	2020-2023	exchangeable	negative_binomial
sensitivity_deaths_high_vs_low	covid_deaths	C(year)[T.2022]	-0.355031	0.09590501135526101	-3.7019	0.00021398781641629816	-0.543001	-0.167061	0.7011516235194964	0.581001763125242	0.8461482053335049	408	102	2020-2023	exchangeable	negative_binomial
sensitivity_deaths_high_vs_low	covid_deaths	C(year)[T.2023]	-1.9301	0.0886453542393238	-21.7732	4.1622829597195256e-105	-2.10384	-1.75635	0.14513429407481176	0.12198740212375682	0.17267326748400175	408	102	2020-2023	exchangeable	negative_binomial
sensitivity_deaths_high_vs_low	covid_deaths	z_log_gdp_pc	0.024067224034232462	0.20993324258316823	0.11464227264863909	0.9087286718540686	-0.387394	0.4355288186549526	1.0243591771324876	0.6788233341752047	1.5457802803000271	408	102	2020-2023	exchangeable	negative_binomial
sensitivity_deaths_high_vs_low	covid_deaths	z_log_pop_density	0.05899964710197996	0.08732781533879308	0.6756111655042276	0.4992875505993193	-0.11216	0.2301590200145789	1.060774866394743	0.8939014669605697	1.2588001684355883	408	102	2020-2023	exchangeable	negative_binomial
sensitivity_deaths_high_vs_low	covid_deaths	z_log_health_pc	0.08792504945944488	0.22331457012602826	0.39372733006101707	0.6937823613928178	-0.349763	0.5256135641295046	1.0919062799952624	0.7048547926823453	1.6914963715518125	408	102	2020-2023	exchangeable	negative_binomial
sensitivity_deaths_high_vs_low	covid_deaths	z_log_pm25	0.0007258674251132398	0.08460729231263693	0.00857925369400841	0.9931548299059627	-0.165101	0.1665531131873342	1.0007261309306255	0.8478077503911463	1.1812262728965937	408	102	2020-2023	exchangeable	negative_binomial
sensitivity_deaths_high_vs_low	covid_deaths	z_log_physicians_per_1000	0.07635113889305696	0.114973184895527	0.6640777931170225	0.5066405223997149	-0.148992	0.3016944404761544	1.079341506406255	0.8615758673096235	1.352148001880683	408	102	2020-2023	exchangeable	negative_binomial
sensitivity_deaths_high_vs_low	covid_deaths	z_uhc_index	-0.124036	0.15133639860551817	-0.819603	0.41244232884333476	-0.42065	0.1725780889405839	0.8833482147931642	0.6566200799371369	1.1883646151256513	408	102	2020-2023	exchangeable	negative_binomial
sensitivity_deaths_high_vs_low	covid_deaths	z_temperature_july	-0.22345	0.08591560206279157	-2.60081	0.009300343489459925	-0.391842	-0.0550588	0.7997546230097898	0.6758110151893165	0.9464294642287776	408	102	2020-2023	exchangeable	negative_binomial
sensitivity_deaths_high_vs_low	covid_deaths	z_humidity_july	-0.112587	0.10760367367105302	-1.04631	0.2954184270521565	-0.323486	0.098312641095964	0.8935198899595029	0.723622082118325	1.1033076705123177	408	102	2020-2023	exchangeable	negative_binomial
