## Supplementary Table S3 for "Shared respiratory infectious disease hotspots identify priority countries for pandemic preparedness: a Bayesian spatiotemporal analysis with COVID-19 external validation"

master_id	accession	country	year	outbreak	host	n_percent	gap_percent	branch_length	is_long_branch	is_temporal_outlier	decision	reason
MASTER_01995	KY425649.1	Democratic Republic of the Congo	1976	Ebov-1976	Homo sapiens	0	0.3479	0.00463216	yes	no	retain	1976 historical human sample; irreplaceable early outbreak representative; retain in primary despite passaged stock note
MASTER_03572	OR084846.1	Democratic Republic of the Congo	2020	Ebov-2018a/r2020	Homo sapiens	3.6257	0.8591	0.00083315	yes	no	sensitivity_only	recent human natural sample with acceptable QC; keep in primary but drop in outlier-removed sensitivity because of long branch and r2020 label
MASTER_02689	MH613311.1	Democratic Republic of the Congo	2017	Ebov-2017	Homo sapiens	0	0.39	0.00074575	yes	no	retain	small 2017 outbreak representative with clean QC; retain in primary and retained sensitivity set
MASTER_01184	KT765130.1	Guinea	2014	Ebov-2013	Homo sapiens	0	0.5587	0.00090755	yes	no	sensitivity_only	west-africa clade is already dense; no exclusion flags, so keep in primary but remove in outlier sensitivity run
MASTER_02299	LT630490.1	Guinea	2015	Ebov-2013	Homo sapiens	3.6875	3.8054	0.00057491	yes	no	sensitivity_only	west-africa clade is already dense; note mentions too many Ns, so keep in primary but remove in outlier sensitivity run
MASTER_01185	KT765131.1	Guinea	2014	Ebov-2013	Homo sapiens	0	0.5587	0.00058684	yes	no	sensitivity_only	west-africa clade is already dense; no exclusion flags, so keep in primary but remove in outlier sensitivity run
